# Far from the gut but still relevant? Circulating bacterial signature is linked to metabolic disease and shifts with metabolic alleviation after bariatric surgery

**DOI:** 10.1101/2021.03.25.21254332

**Authors:** Rima M. Chakaroun, Lucas Massier, Anna Heintz-Buschart, Nedal Said, Joerg Fallmann, Alyce Crane, Tatjana Schütz, Arne Dietrich, Matthias Blüher, Michael Stumvoll, Niculina Musat, Peter Kovacs

## Abstract

**Background:** The microbiome has emerged as an environmental factor contributing to obesity and type 2 diabetes (T2D). While the majority of studies have focused on associations between the gut microbiome and metabolic disease, increasing evidence suggests links between circulating bacterial components (i.e. bacterial DNA) and cardiometabolic disease as well as blunted response to metabolic interventions such as bariatric surgery. In this aspect, thorough next generation sequencing based and contaminant aware approaches are lacking. To address these points, we tested whether bacterial DNA could be amplified in the blood of subjects with obesity and high metabolic risk under strict experimental and analytical control to minimize bacterial contamination. Moreover we characterized a bacterial signature associated with the individual metabolic risk and explored its dynamics alongside metabolic improvement after bariatric surgery.

**Methods:** Subjects undergoing elective bariatric surgery were recruited into sex and BMI matched subgroups with (n=24) or without T2D (n=24). Bacterial DNA in the blood was quantified and prokaryotic 16S rRNA gene amplicons were sequenced. A contaminant aware approach was applied to derive a compositional microbial signature from bacterial sequences in subjects with and without T2D and within subjects at baseline and at three and twelve months post bariatric surgery. We modelled associations between bacterial load and composition with host metabolic and anthropometric markers. We further tested whether compositional shifts were related to weight loss response and T2D remission after bariatric surgery. Lastly, Catalyzed Reporter Deposition (CARD) - Fluorescence *In Situ* Hybridization (FISH) was employed to visualize bacteria in blood samples.

**Results:** Contaminant aware classification of bacterial 16S rRNA sequences allowed the derivation of a blood bacterial signature, which was associated with metabolic health. Based on bacterial phyla and genera detected in the blood samples, a metabolic syndrome classification index score was derived and shown to robustly classify subjects along their actual clinical group. T2D was characterized by decreased bacterial richness and a loss of genera associated with improved metabolic health. Moreover, circulating bacterial load was significantly associated with metabolic health and increased after bariatric surgery. Weight loss and metabolic improvement following bariatric surgery were associated with an early and stable increase of these genera in parallel with improvements in key cardiometabolic risk parameters. CARD-FISH allowed the detection of living Bacteria in blood samples in obesity.

**Conclusions:** We show that the circulating bacterial signature reflects metabolic disease and its improvement after bariatric surgery. Our work provides contaminant aware evidence for the presence of living bacteria in the blood and suggests a putative crosstalk between components of the blood and metabolism in metabolic health regulation.
