## Supplementary File 5 for "Far from the gut but still relevant? Circulating bacterial signature is linked to metabolic disease and shifts with metabolic alleviation after bariatric surgery"

### Sheet: Sheet 1 - supplementary_file_5_
supplementary_file_5_Contaminating_ASVs_0.5score
	Kingdom	Phylum	Class	Order	Family	Genus	Species	Confidence
67fb687e22406bd04a0e4a3896dcc7db	Bacteria	Proteobacteria	Gammaproteobacteria	Betaproteobacteriales	Burkholderiaceae	NA	NA	0.9999999
5066825135dabb3572930781733448d4	Bacteria	Proteobacteria	Gammaproteobacteria	Betaproteobacteriales	Burkholderiaceae	Malikia	uncultured bacterium	0.9701840
732a1183fef504057b6a30288ec2e302	Bacteria	Proteobacteria	Gammaproteobacteria	Betaproteobacteriales	Burkholderiaceae	Tepidimonas	NA	0.9998033
d9c7ac6217a602dca22428a0e1bc5dec	Bacteria	Proteobacteria	Gammaproteobacteria	Betaproteobacteriales	Burkholderiaceae	Hydrogenophaga	NA	0.9908343
1ea6a37eb60166261d5e6ab1948e95ca	Bacteria	Proteobacteria	Gammaproteobacteria	Betaproteobacteriales	Burkholderiaceae	NA	NA	1.0000000
8854752198c6c5dc6093bfc02119075a	Bacteria	Proteobacteria	Gammaproteobacteria	Betaproteobacteriales	Burkholderiaceae	Curvibacter	NA	0.7446902
f07208738e9166aca86aa64d711f4d8f	Bacteria	Proteobacteria	Gammaproteobacteria	Betaproteobacteriales	Burkholderiaceae	NA	NA	0.9999999
d5b4d289676903fbd70bae404ce892b6	Bacteria	Proteobacteria	Gammaproteobacteria	Betaproteobacteriales	Burkholderiaceae	Polaromonas	NA	0.9866719
739072236f16554228ecb9c8f705cde8	Bacteria	Proteobacteria	Gammaproteobacteria	Betaproteobacteriales	Burkholderiaceae	Polaromonas	NA	0.9971328
907a648eeb00ffa2cb28ad02ca629b53	Bacteria	Proteobacteria	Gammaproteobacteria	Betaproteobacteriales	Burkholderiaceae	Polaromonas	NA	0.9962771
0ca6e8e2aa87648553fa8ca01b8174e9	Bacteria	Proteobacteria	Gammaproteobacteria	Betaproteobacteriales	Burkholderiaceae	Sphaerotilus	NA	0.8670224
4678ab4bc0900cb52912cf46620a56b7	Bacteria	Proteobacteria	Gammaproteobacteria	Betaproteobacteriales	Burkholderiaceae	Sphaerotilus	NA	0.8084360
64aa2de7f1e3fdaffab2a243942a24a9	Bacteria	Proteobacteria	Gammaproteobacteria	Betaproteobacteriales	Burkholderiaceae	Leptothrix	NA	0.9452607
87c93a20f28d4db963179a9e536ef0d8	Bacteria	Proteobacteria	Gammaproteobacteria	Betaproteobacteriales	Burkholderiaceae	Aquabacterium	NA	0.9197955
cad8234b9e18fc854f2a1f070212a4c7	Bacteria	Proteobacteria	Gammaproteobacteria	Betaproteobacteriales	Burkholderiaceae	NA	NA	1.0000000
3d3fbad6ae03205d3d8c9996e0ffbee3	Bacteria	Proteobacteria	Gammaproteobacteria	Betaproteobacteriales	Burkholderiaceae	NA	NA	0.9999993
c66cd03889621863109882cd5b2334f9	Bacteria	Proteobacteria	Gammaproteobacteria	Betaproteobacteriales	Burkholderiaceae	NA	NA	1.0000000
8a90675af0a498f4532a33cc27369ab8	Bacteria	Proteobacteria	Gammaproteobacteria	Betaproteobacteriales	Burkholderiaceae	NA	NA	1.0000000
2c36455fb56ed6d7dd8051a772e57674	Bacteria	Proteobacteria	Gammaproteobacteria	Betaproteobacteriales	Burkholderiaceae	NA	NA	1.0000000
fa0cd77965cbf4f2e6ab165049796595	Bacteria	Proteobacteria	Gammaproteobacteria	Betaproteobacteriales	Burkholderiaceae	NA	NA	1.0000000
68f60d3bf58b438eac56eb25bb4d0373	Bacteria	Proteobacteria	Gammaproteobacteria	Betaproteobacteriales	Burkholderiaceae	NA	NA	1.0000000
bf9d7ec706a189a4d19d1f2b6dd7c5c0	Bacteria	Proteobacteria	Gammaproteobacteria	Betaproteobacteriales	Burkholderiaceae	Simplicispira	NA	0.9684217
3eee3315178a81e5f7671014188d5bbe	Bacteria	Proteobacteria	Gammaproteobacteria	Betaproteobacteriales	Burkholderiaceae	NA	NA	0.9999997
da0633b24efb22e1aa708948712d635f	Bacteria	Proteobacteria	Gammaproteobacteria	Betaproteobacteriales	B1-7BS	uncultured bacterium	uncultured bacterium	0.9951722
7618d2e47662eb526a91094fb4a85e14	Bacteria	Proteobacteria	Gammaproteobacteria	Betaproteobacteriales	Rhodocyclaceae	Dechloromonas	NA	0.9878176
9fbd905f4a6b296046429531d08b2ece	Bacteria	Proteobacteria	Gammaproteobacteria	Betaproteobacteriales	Neisseriaceae	uncultured	uncultured bacterium	0.9956347
b1474ac85b5bbb726bdea3732a3166dd	Bacteria	Proteobacteria	Gammaproteobacteria	Betaproteobacteriales	Neisseriaceae	uncultured	NA	0.9997276
d6cbc02eb86bbfbbf8eda502f4b81c57	Bacteria	Proteobacteria	Gammaproteobacteria	Betaproteobacteriales	Neisseriaceae	uncultured	NA	0.9917379
4bbd17261890fcb83e6219cd89cd4076	Bacteria	Proteobacteria	Gammaproteobacteria	Betaproteobacteriales	Aquaspirillaceae	Rivicola	uncultured bacterium	0.7718185
6d7054cc27f94b071113aec0935f8c7a	Bacteria	Proteobacteria	Gammaproteobacteria	Betaproteobacteriales	Methylophilaceae	Methylophilus	NA	0.9624833
0e157da111b6b11987797b7947a70e60	Bacteria	Proteobacteria	Gammaproteobacteria	Betaproteobacteriales	Methylophilaceae	NA	NA	0.9999998
c7afd7dcbc1ae1536a4de5d74e8f355a	Bacteria	Proteobacteria	Gammaproteobacteria	Betaproteobacteriales	Burkholderiaceae	Polynucleobacter	NA	1.0000000
e04aadd6d706320a1759a3fda0518272	Bacteria	Proteobacteria	Gammaproteobacteria	Betaproteobacteriales	Burkholderiaceae	Undibacterium	NA	0.9985295
0e9ad897440db9a232f270548a107dd0	Bacteria	Proteobacteria	Gammaproteobacteria	Betaproteobacteriales	Burkholderiaceae	Undibacterium	NA	0.9991573
a13ed71f95d569c01983de2aa89c128c	Bacteria	Proteobacteria	Gammaproteobacteria	Betaproteobacteriales	Burkholderiaceae	NA	NA	1.0000000
0db8f72fd1fc06d98ee1046cb0abe923	Bacteria	Proteobacteria	Gammaproteobacteria	Betaproteobacteriales	Burkholderiaceae	Burkholderia-Caballeronia-Paraburkholderia	NA	0.9945645
99a80432f8128f474c1b92411a9fcf49	Bacteria	Proteobacteria	Gammaproteobacteria	Betaproteobacteriales	Burkholderiaceae	Janthinobacterium	NA	0.9645180
e8d35c0d8fd70dae536aa7791d3a9d07	Bacteria	Proteobacteria	Gammaproteobacteria	Betaproteobacteriales	Burkholderiaceae	NA	NA	1.0000000
c59a2cb2d3576f11b619c04ff4b0ccda	Bacteria	Proteobacteria	Gammaproteobacteria	Betaproteobacteriales	Rhodocyclaceae	Methyloversatilis	uncultured bacterium	0.7376442
b345a64cf30ec9bc662f5831faaf6faf	Bacteria	Proteobacteria	Gammaproteobacteria	Xanthomonadales	Rhodanobacteraceae	Tahibacter	NA	0.9999595
bba13245dd183f20dc44034e2a507845	Bacteria	Proteobacteria	Gammaproteobacteria	Xanthomonadales	Xanthomonadaceae	NA	NA	0.9999999
989472f7964f1758eba90d28ff179717	Bacteria	Proteobacteria	Gammaproteobacteria	Xanthomonadales	Xanthomonadaceae	Stenotrophomonas	NA	0.9999953
eb0cc467ee1b9df9895aa61374751fa2	Bacteria	Proteobacteria	Gammaproteobacteria	Gammaproteobacteria Incertae Sedis	Unknown Family	Acidibacter	NA	0.9969817
fa999a20b1b63c1a9c54c9666ffd7ee5	Bacteria	Proteobacteria	Gammaproteobacteria	JG36-TzT-191	uncultured proteobacterium	uncultured proteobacterium	uncultured proteobacterium	0.7453221
726e818a5db98afd349484a1de8977d6	Bacteria	Proteobacteria	Gammaproteobacteria	Alteromonadales	Shewanellaceae	Shewanella	NA	1.0000000
62cfef46d1d3eb01a1220eeb8e3f3a3d	Bacteria	Proteobacteria	Gammaproteobacteria	Enterobacteriales	Enterobacteriaceae	NA	NA	0.9999985
7d8135091b132ca46013ece5b05c5e25	Bacteria	Proteobacteria	Gammaproteobacteria	Aeromonadales	Aeromonadaceae	Aeromonas	NA	0.9987977
fa3055fc6e290bbd8ecb03612a410e2b	Bacteria	Proteobacteria	Gammaproteobacteria	NA	NA	NA	NA	0.9999154
260a6ad59802148518261062010af303	Bacteria	Proteobacteria	Gammaproteobacteria	Pseudomonadales	Pseudomonadaceae	Pseudomonas	Pseudomonas alcaligenes	0.8723771
9b4b98b7b38a5e18283f679889878e7f	Bacteria	Proteobacteria	Gammaproteobacteria	Pseudomonadales	Pseudomonadaceae	Pseudomonas	NA	0.9999507
fa81cfcf16ecedcf10ea061a6160442f	Bacteria	Proteobacteria	Gammaproteobacteria	Pseudomonadales	Pseudomonadaceae	Pseudomonas	NA	0.9999933
22c536a6193aa285f424a6cec2466ae5	Bacteria	Proteobacteria	Gammaproteobacteria	Oceanospirillales	Halomonadaceae	Marinospirillum	uncultured bacterium	0.9658387
6db9c947d08dbb40706d0cc18e3fc990	Bacteria	Proteobacteria	Gammaproteobacteria	Pseudomonadales	Moraxellaceae	Alkanindiges	uncultured gamma proteobacterium	0.9744781
a3dff8282523f4b1fcb253146244d10e	Bacteria	Proteobacteria	Gammaproteobacteria	Pseudomonadales	Moraxellaceae	Psychrobacter	Psychrobacter maritimus	0.7119880
d6a22c8fe639b7e5c72dc640442462f5	Bacteria	Proteobacteria	Gammaproteobacteria	Pseudomonadales	Moraxellaceae	Psychrobacter	Psychrobacter alimentarius	0.8993945
ac0bf27bc5228584f6130d5f04aead7b	Bacteria	Proteobacteria	Gammaproteobacteria	Pseudomonadales	Moraxellaceae	Acinetobacter	NA	0.9980102
498d1708665d7b67d0b376854e80a007	Bacteria	Proteobacteria	Gammaproteobacteria	Pseudomonadales	Moraxellaceae	Acinetobacter	NA	0.9999983
d42fd0fd317a38adf75736b66b215a45	Bacteria	Proteobacteria	Gammaproteobacteria	Pseudomonadales	Moraxellaceae	Acinetobacter	NA	0.9999993
2b250a2977c2bbd6e69d2b2e7e101e6c	Bacteria	Proteobacteria	Gammaproteobacteria	Pseudomonadales	Moraxellaceae	Acinetobacter	NA	0.9999993
a056df22ab68a0316a42849d6098d67c	Bacteria	Epsilonbacteraeota	Campylobacteria	Campylobacterales	Arcobacteraceae	Arcobacter	metagenome	0.9547419
1fdcbbe4957e020e20a83721bdd00d08	Bacteria	Proteobacteria	Deltaproteobacteria	Bdellovibrionales	Bacteriovoracaceae	Bacteriovorax	NA	1.0000000
4822a304888cecc51887f72cab2ccaaf	Bacteria	Proteobacteria	Deltaproteobacteria	Oligoflexales	0319-6G20	bacterium enrichment culture clone B126(2011)	bacterium enrichment culture clone B126(2011)	0.9937947
7ddd85989b41c9052a6a97e1bfa89e1f	Bacteria	Proteobacteria	Deltaproteobacteria	SAR324 clade(Marine group B)	bacterium enrichment culture clone B30(2011)	bacterium enrichment culture clone B30(2011)	bacterium enrichment culture clone B30(2011)	0.9337478
a1cd7cb512db319436301f2389f432ca	Bacteria	Proteobacteria	Deltaproteobacteria	Myxococcales	Phaselicystidaceae	Phaselicystis	uncultured bacterium	0.9784328
01c2d236fbfe0b0866d12afa8dd41de4	Bacteria	Proteobacteria	Deltaproteobacteria	Myxococcales	Phaselicystidaceae	Phaselicystis	uncultured bacterium	0.9877294
0301e13be58e70538796c36119fe0658	Bacteria	Firmicutes	Bacilli	Lactobacillales	Streptococcaceae	Streptococcus	NA	0.9998046
740426d52f9c16769f38bfed2b62ca8e	Bacteria	Firmicutes	Bacilli	Lactobacillales	Streptococcaceae	Streptococcus	NA	0.9993943
59662865c9f576a0a6af6730d063e432	Bacteria	Firmicutes	Bacilli	Lactobacillales	Streptococcaceae	Streptococcus	NA	0.9999964
bc989fc9917d2793bdc67a51d550ee05	Bacteria	Firmicutes	Bacilli	Lactobacillales	Streptococcaceae	Streptococcus	Streptococcus salivarius subsp. thermophilus	0.7181803
f2aa1ca3098fdc64290aecb3bc3fa293	Bacteria	Firmicutes	Bacilli	Bacillales	Planococcaceae	NA	NA	0.8052186
98f520a2edf8d627ca70cda77881d979	Bacteria	Firmicutes	Bacilli	Bacillales	Bacillaceae	Bacillus	NA	0.9970376
b6aaf4d0b95ed3a2ee98cf9cd4528c52	Bacteria	Firmicutes	Bacilli	Bacillales	Staphylococcaceae	Staphylococcus	NA	0.9998365
a4d021651cc08af617e0d3aaeb7a096c	Bacteria	Firmicutes	Bacilli	Bacillales	Staphylococcaceae	Staphylococcus	NA	0.9999983
9019c05be8d196b2cb1b26eeaa58d900	Bacteria	Firmicutes	Bacilli	Bacillales	Staphylococcaceae	Staphylococcus	NA	0.9999973
775b42333b3fb5c38efb35b8435b9348	Bacteria	Firmicutes	Bacilli	Bacillales	Staphylococcaceae	Staphylococcus	NA	0.9786967
e91d554e2a761b0d173135bb0760fe45	Bacteria	Firmicutes	Bacilli	Bacillales	Family XI	Gemella	NA	1.0000000
60d867674ef2032d44db150569fc201e	Bacteria	Firmicutes	Bacilli	Bacillales	Bacillaceae	Anoxybacillus	NA	0.9999586
73ca82852a5db2acc664074553b0cacf	Bacteria	Firmicutes	Bacilli	Bacillales	Sporolactobacillaceae	Pullulanibacillus	NA	0.9974363
8ee57d0a64f6b896a763f62711798b2c	Bacteria	Firmicutes	Bacilli	Lactobacillales	Carnobacteriaceae	Carnobacterium	NA	0.9993404
0e7f98e0633c7eb9f779cc5e24d421a6	Bacteria	Firmicutes	Bacilli	Lactobacillales	Carnobacteriaceae	Granulicatella	NA	0.9462511
1d19b5ecb66da8ff8dfb631d5ab90bbf	Bacteria	Firmicutes	Bacilli	Lactobacillales	Carnobacteriaceae	Granulicatella	uncultured bacterium	0.7739307
6d1c0b3eefe256f408bbb69a9d2d42cf	Bacteria	Firmicutes	Bacilli	Lactobacillales	Carnobacteriaceae	Trichococcus	NA	0.9241756
a484d0b483b699ed44dfa04f5e4bd6ac	Bacteria	Firmicutes	Bacilli	Bacillales	Bacillaceae	Bacillus	Bacillus clausii	0.8782368
f33a735845f244deb17bd0a0fb1e6f48	Bacteria	Firmicutes	Bacilli	Bacillales	Thermoactinomycetaceae	Thermoflavimicrobium	uncultured Thermoflavimicrobium sp.	0.7919592
74a058acf6766f22391cd37c45d1d37f	Bacteria	Firmicutes	Bacilli	Bacillales	Thermoactinomycetaceae	Laceyella	Laceyella putida	0.9281411
8c97562c2c381f677ea5b2035fff1810	Bacteria	Firmicutes	Bacilli	Lactobacillales	Lactobacillaceae	Lactobacillus	NA	1.0000000
d2717b0f5baa898d83d837ffdfcc0f88	Bacteria	Firmicutes	Bacilli	Lactobacillales	Lactobacillaceae	Lactobacillus	Lactobacillus iners AB-1	0.9897855
790064bd757ce75039512ca07edbefb4	Bacteria	Firmicutes	Bacilli	Bacillales	Family X	Thermicanus	uncultured bacterium	0.9993983
9e02d33702def58333a1ffd4e8428dde	Bacteria	Firmicutes	Bacilli	Bacillales	Family X	Thermicanus	uncultured bacterium	0.9976826
a372d113f0997ba0bb7e43ca81118189	Bacteria	Firmicutes	Bacilli	Bacillales	Paenibacillaceae	Paenibacillus	NA	0.9999869
e4e27941425c4da9d51475c50be43b87	Bacteria	Tenericutes	Mollicutes	Mollicutes RF39	uncultured bacterium	uncultured bacterium	uncultured bacterium	0.7721990
8e23ad371e447b6a639cac5efd2c6cdd	Bacteria	Firmicutes	Negativicutes	Selenomonadales	Veillonellaceae	Veillonella	NA	1.0000000
b4f13e23984ecb0cc80248a42218893c	Bacteria	Actinobacteria	Thermoleophilia	Solirubrobacterales	67-14	NA	NA	1.0000000
94a531ca6e5a21c9b33824143ec694d7	Bacteria	Actinobacteria	Coriobacteriia	Coriobacteriales	Atopobiaceae	Atopobium	Atopobium vaginae	0.9956691
d1a83b53ce107196455cdfc3350912c4	Bacteria	Cyanobacteria	Oxyphotobacteria	Nostocales	Chroococcidiopsaceae	Aliterella CENA595	uncultured bacterium	0.9891271
a884254826145e23250d317d7e5304e7	Bacteria	Cyanobacteria	Oxyphotobacteria	Nostocales	Chroococcidiopsaceae	Aliterella CENA595	uncultured bacterium	0.9962866
a2a52bf81ece2004bd7718219e99e3f4	Bacteria	Cyanobacteria	Oxyphotobacteria	Nostocales	Chroococcidiopsaceae	Aliterella CENA595	uncultured bacterium	0.9991537
e01468dcdd2ecd2b9102c770dcfc50f5	Bacteria	Cyanobacteria	Oxyphotobacteria	Nostocales	Chroococcidiopsaceae	Aliterella CENA595	uncultured bacterium	0.9978482
d5cf1090e5c82a22b90f65f313800a80	Bacteria	Cyanobacteria	Oxyphotobacteria	Nostocales	Chroococcidiopsaceae	Aliterella CENA595	Oreochromis niloticus (Nile tilapia)	0.8599240
197921be2a1ae317575a16ce60c49427	Bacteria	Cyanobacteria	Oxyphotobacteria	Nostocales	Chroococcidiopsaceae	Aliterella CENA595	uncultured bacterium	0.9971689
bb2c507194a3ca823c4eff3d875cc211	Bacteria	Cyanobacteria	Oxyphotobacteria	Nostocales	Chroococcidiopsaceae	Aliterella CENA595	uncultured bacterium	0.9992699
c6134c5ad0b10570ae9c8ca44a213ad9	Bacteria	Cyanobacteria	Oxyphotobacteria	Synechococcales	Cyanobiaceae	Cyanobium PCC-6307	NA	0.9999395
5f162f4bda2a198d6bde6a804d721053	Bacteria	Cyanobacteria	Oxyphotobacteria	Chloroplast	Acrosiphonia sp. SAG-127.80	Acrosiphonia sp. SAG-127.80	Acrosiphonia sp. SAG-127.80	0.8953351
b70e430047257962a3c637b1bd36cb8b	Bacteria	Cyanobacteria	Oxyphotobacteria	Chloroplast	Trichosarcina mucosa	Trichosarcina mucosa	Trichosarcina mucosa	0.9999882
236f225ad9727a74f6d68ef99fc42511	Bacteria	Cyanobacteria	Oxyphotobacteria	Chloroplast	NA	NA	NA	1.0000000
891b17b28e1c207dd3fe4cc413dda479	Bacteria	Cyanobacteria	Oxyphotobacteria	Chloroplast	NA	NA	NA	1.0000000
13bcecd1be5f60ff4f5cea7375813add	Bacteria	Cyanobacteria	Oxyphotobacteria	Chloroplast	Melosira varians	Melosira varians	Melosira varians	0.7412548
6a29683590b353b682fe1bafe24e5cc6	Bacteria	Cyanobacteria	Oxyphotobacteria	Chloroplast	NA	NA	NA	1.0000000
79f667d07c73b7415192c5cab138eefe	Bacteria	Cyanobacteria	Oxyphotobacteria	Chloroplast	uncultured diatom	uncultured diatom	uncultured diatom	0.7201320
b8faaec6c6131281091d34508b60d70e	Bacteria	Proteobacteria	Alphaproteobacteria	Rickettsiales	Mitochondria	NA	NA	0.9992687
7d90595554448b18099ace7ae2eda5fc	Bacteria	Patescibacteria	Parcubacteria	uncultured bacterium	uncultured bacterium	uncultured bacterium	uncultured bacterium	0.9998189
4acbad08c97dea6cc9f1a45f0e970ebd	Bacteria	Patescibacteria	Parcubacteria	Candidatus Nomurabacteria	uncultured bacterium	uncultured bacterium	uncultured bacterium	0.9987582
6a15c5983c36808332d1e2965ce83195	Bacteria	Patescibacteria	Parcubacteria	NA	NA	NA	NA	0.9998101
a6eafb5faf599feea5bddd0bc135cc59	Bacteria	Patescibacteria	Parcubacteria	Candidatus Yanofskybacteria	NA	NA	NA	0.9998867
851c6715180f34f907ca3686bef296e4	Bacteria	Patescibacteria	ABY1	Candidatus Komeilibacteria	uncultured bacterium	uncultured bacterium	uncultured bacterium	0.9934609
d87654044839a01d6b651e48041ab07b	Bacteria	Patescibacteria	ABY1	Candidatus Magasanikbacteria	uncultured bacterium	uncultured bacterium	uncultured bacterium	0.9988668
34d328c486a3bda6d2fe495d2167e2fe	Bacteria	Patescibacteria	Gracilibacteria	Candidatus Peribacteria	uncultured bacterium	uncultured bacterium	uncultured bacterium	0.9999123
5695688859e9fe2ad367f4844f0b08b4	Bacteria	Patescibacteria	Gracilibacteria	Candidatus Peribacteria	uncultured bacterium	uncultured bacterium	uncultured bacterium	0.9755015
d261457b3afa5d50fba19dd0225cba2a	Bacteria	Proteobacteria	Alphaproteobacteria	Rickettsiales	Mitochondria	NA	NA	0.7850433
ec613f3b9611fc0e7e11e183fb05bf7d	Bacteria	Chloroflexi	Anaerolineae	Anaerolineales	Anaerolineaceae	uncultured	metagenome	0.9778591
7a3a83e2800210e7dbd7fbe62f8f32fe	Bacteria	Proteobacteria	Deltaproteobacteria	Oligoflexales	0319-6G20	uncultured Roseobacter sp.	uncultured Roseobacter sp.	0.9985821
379ef5e1061304ab62e8b4c232928eeb	Bacteria	Proteobacteria	Deltaproteobacteria	Oligoflexales	0319-6G20	uncultured Roseobacter sp.	uncultured Roseobacter sp.	0.9951387
4262c1757b5cfabdd3fb75598e338dc9	Bacteria	Proteobacteria	Deltaproteobacteria	Oligoflexales	0319-6G20	uncultured Roseobacter sp.	uncultured Roseobacter sp.	0.9983272
3e8acf81be674296407a1f63b6414b46	Bacteria	Proteobacteria	Deltaproteobacteria	Oligoflexales	0319-6G20	uncultured Roseobacter sp.	uncultured Roseobacter sp.	0.9983382
00f432f82df21b8704ce5e584226acd7	Bacteria	Proteobacteria	Deltaproteobacteria	Oligoflexales	0319-6G20	uncultured Roseobacter sp.	uncultured Roseobacter sp.	0.9964867
e0f13737681df49eabc78bf9b06dbf46	Bacteria	Proteobacteria	Deltaproteobacteria	Myxococcales	Nannocystaceae	metagenome	metagenome	0.9970465
7a64f991ae0b12f92d14fdc791332cd3	Bacteria	Proteobacteria	Deltaproteobacteria	Myxococcales	Vulgatibacteraceae	Vulgatibacter	uncultured bacterium	0.7201646
464c014884d5927c339a61ed0b15608f	Bacteria	Proteobacteria	Deltaproteobacteria	Myxococcales	Sandaracinaceae	Sandaracinus	metagenome	0.9997066
93687aa7ba267a3d931ef275cb7e3c58	Bacteria	Proteobacteria	Deltaproteobacteria	Myxococcales	Polyangiaceae	Pajaroellobacter	NA	0.9999997
f71e29336f65fcf62f721099b300d493	Bacteria	Proteobacteria	Alphaproteobacteria	Rickettsiales	Rickettsiaceae	uncultured	uncultured bacterium	0.9848773
54f398259d47b62c6d99d6481d7b3828	Bacteria	Proteobacteria	Alphaproteobacteria	Rhizobiales	Beijerinckiaceae	NA	NA	0.9996738
94b367e9974c60992764bf5c1fbb4567	Bacteria	Proteobacteria	Alphaproteobacteria	Rhizobiales	Hyphomicrobiaceae	Hyphomicrobium	metagenome	0.9783727
fcdfb6a301b4c70151ece61989e102e8	Bacteria	Proteobacteria	Alphaproteobacteria	Rhizobiales	Xanthobacteraceae	Rhodoplanes	uncultured alpha proteobacterium	0.8174222
be96c7723a79d5fd42fe057a382ef80b	Bacteria	Proteobacteria	Alphaproteobacteria	Rhizobiales	Xanthobacteraceae	Rhodoplanes	uncultured alpha proteobacterium	0.8230870
cc2f9796efdc190c868bf1204af84329	Bacteria	Proteobacteria	Alphaproteobacteria	Rhizobiales	Rhizobiales Incertae Sedis	uncultured	uncultured bacterium	0.7126351
576113d45209c69ef8f2e23814644fc7	Bacteria	Proteobacteria	Alphaproteobacteria	Rhizobiales	Rhizobiaceae	Aureimonas	NA	0.9938593
3d163b72978998a1be768f0ea9f79594	Bacteria	Proteobacteria	Alphaproteobacteria	Rhodobacterales	Rhodobacteraceae	Tabrizicola	uncultured bacterium	0.8916799
2cb39a5b99f4461713544003738fbfd4	Bacteria	Proteobacteria	Alphaproteobacteria	Rhodobacterales	Rhodobacteraceae	NA	NA	1.0000000
7e50916b04c351e5f66959d0078bafa7	Bacteria	Proteobacteria	Alphaproteobacteria	Rhodobacterales	Rhodobacteraceae	NA	NA	1.0000000
36bb1c2ad317ebf31bb8c5b85e084aee	Bacteria	Proteobacteria	Alphaproteobacteria	Rhodobacterales	Rhodobacteraceae	Rubellimicrobium	uncultured soil bacterium	0.7338161
e8b48214c9c0187ffb3165cf3345f1cf	Bacteria	Proteobacteria	Alphaproteobacteria	Rhodobacterales	Rhodobacteraceae	Rubellimicrobium	uncultured bacterium	0.9999064
650633a1c9c82606ab5ec3158b2cb9f0	Bacteria	Proteobacteria	Alphaproteobacteria	Rhodobacterales	Rhodobacteraceae	Paracoccus	NA	0.9285057
6cf8791e82a3d75deb3264da30d9c2a0	Bacteria	Proteobacteria	Alphaproteobacteria	Rhodobacterales	Rhodobacteraceae	Paracoccus	Paracoccus yeei	0.8892670
77caf71c7b52d0a781d782aff031c286	Bacteria	Proteobacteria	Alphaproteobacteria	Rhodobacterales	Rhodobacteraceae	Amaricoccus	metagenome	0.8610175
cb4ca00e3735c8a49e8db5f4e60b5fb2	Bacteria	Proteobacteria	Alphaproteobacteria	Rickettsiales	SM2D12	uncultured bacterium	uncultured bacterium	0.9999469
31918fafd35f8e393d9dd3afff28d347	Bacteria	Proteobacteria	Alphaproteobacteria	Reyranellales	Reyranellaceae	Reyranella	uncultured alpha proteobacterium	0.9464556
c4d75e74bcecc8f3304d8d172553d6d2	Bacteria	Proteobacteria	Alphaproteobacteria	Reyranellales	Reyranellaceae	Reyranella	NA	1.0000000
3602a6eb7b8a011ae3af8df4593dbff5	Bacteria	Proteobacteria	Alphaproteobacteria	Sphingomonadales	Sphingomonadaceae	Sphingomonas	Sphingomonas koreensis	0.9484590
7dee5edd4a14fd0319080c6ef052f87a	Bacteria	Proteobacteria	Alphaproteobacteria	Sphingomonadales	Sphingomonadaceae	Sphingomonas	Sphingomonas panni	0.7501629
de12f27593112080c38abd7a4bbc7244	Bacteria	Proteobacteria	Alphaproteobacteria	Sphingomonadales	Sphingomonadaceae	Sphingomonas	Sphingomonas faeni	0.7935156
2d8c5e00f6e59f313f2ff42250f58a2e	Bacteria	Proteobacteria	Alphaproteobacteria	Sphingomonadales	Sphingomonadaceae	NA	NA	1.0000000
5ff53bfc8fe6681b4e105b2b3ec6b5f9	Bacteria	Proteobacteria	Alphaproteobacteria	Sphingomonadales	Sphingomonadaceae	Rhizorhapis	NA	0.9785851
787356ecc8833779696d1b189a2c5e21	Bacteria	Proteobacteria	Alphaproteobacteria	Sphingomonadales	Sphingomonadaceae	Sphingopyxis	uncultured bacterium	0.7474877
be181de799d20e6b108bfd4cd84abcdc	Bacteria	Proteobacteria	Alphaproteobacteria	Sphingomonadales	Sphingomonadaceae	Sphingomonas	Sphingomonas fonticola	0.9524299
5d1444b070bca5ea93bd26a885b26dbf	Bacteria	Proteobacteria	Alphaproteobacteria	Sphingomonadales	Sphingomonadaceae	NA	NA	0.9999999
dc4dfb75868abb43c8f56f15dd8af6e6	Bacteria	Proteobacteria	Alphaproteobacteria	Sphingomonadales	Sphingomonadaceae	Novosphingobium	NA	0.8875989
aacd72ca4cc1a4c1526a2b36f7ed6594	Bacteria	Proteobacteria	Alphaproteobacteria	Sphingomonadales	Sphingomonadaceae	Qipengyuania	uncultured alpha proteobacterium	0.8261835
0507edd113f796cba63dd8466fd3ac3e	Bacteria	Proteobacteria	Alphaproteobacteria	Sphingomonadales	Sphingomonadaceae	Qipengyuania	NA	0.8833267
0179c1cb45354b78ed96e81435e5a191	Bacteria	Proteobacteria	Alphaproteobacteria	Sphingomonadales	Sphingomonadaceae	Qipengyuania	uncultured bacterium	0.9536919
6ed653bce6e4c0aeb36eaa26ac68f61c	Bacteria	Proteobacteria	Alphaproteobacteria	Sphingomonadales	Sphingomonadaceae	Novosphingobium	NA	0.9990603
bf46982a930a531eab5ca1a32ceb5260	Bacteria	Proteobacteria	Alphaproteobacteria	Micavibrionales	uncultured	uncultured bacterium	uncultured bacterium	0.9999809
a0beb7d4612fe73036b36b94151312cf	Bacteria	Proteobacteria	Gammaproteobacteria	Betaproteobacteriales	Burkholderiaceae	Tepidimonas	NA	0.9999774
22a25ee454a504aeb0eb5c32b8939934	Bacteria	Proteobacteria	Gammaproteobacteria	Betaproteobacteriales	Burkholderiaceae	NA	NA	1.0000000
84470eb284ebb66134c0e8b1572863cf	Bacteria	Proteobacteria	Gammaproteobacteria	Betaproteobacteriales	Burkholderiaceae	Comamonas	NA	0.8673990
9b2cfdafe3335555a1b17f3a23d5de88	Bacteria	Proteobacteria	Gammaproteobacteria	Betaproteobacteriales	Burkholderiaceae	Limnohabitans	NA	0.7042695
7e52f559a2fb314635cafa30a2030df9	Bacteria	Proteobacteria	Gammaproteobacteria	Betaproteobacteriales	Burkholderiaceae	Limnohabitans	NA	0.8042868
cc33b61b987bcac0abb8c3719c68cfa0	Bacteria	Proteobacteria	Gammaproteobacteria	Betaproteobacteriales	Burkholderiaceae	Limnohabitans	NA	0.7878150
e57bc3da6acbf5cbc78d32e5eda1edd3	Bacteria	Proteobacteria	Gammaproteobacteria	Betaproteobacteriales	Burkholderiaceae	NA	NA	1.0000000
62b6fb401ebcd5f8347fae4e8c430b6e	Bacteria	Proteobacteria	Gammaproteobacteria	Betaproteobacteriales	Burkholderiaceae	Rhodoferax	NA	0.7909485
fb698ba6675ef4e5b78baf2e2fcf852b	Bacteria	Proteobacteria	Gammaproteobacteria	Betaproteobacteriales	Burkholderiaceae	Rhodoferax	NA	0.7074631
af2e204fa360f1dba7cd86fe20842577	Bacteria	Proteobacteria	Gammaproteobacteria	Betaproteobacteriales	Burkholderiaceae	Limnohabitans	uncultured beta proteobacterium	0.8470941
4bf7cfcd4cf16480402328bec0456511	Bacteria	Proteobacteria	Gammaproteobacteria	Betaproteobacteriales	Burkholderiaceae	Rhodoferax	NA	0.8046812
