## Supplementary File 7 for "Far from the gut but still relevant? Circulating bacterial signature is linked to metabolic disease and shifts with metabolic alleviation after bariatric surgery"

### Sheet: Sheet 1 - Supplementary_file7_d
Supplementary_file7_differential_abundances_T2DvsnonT2D_overtime
	X1	baseMean	log2FoldChange	lfcSE	stat	pvalue	padj	Kingdom	Phylum	Class	Order	Family	Genus	Species	Confidence	timepoint
1	44a816480a57a1e8a34bbd6b4af3c459	65.7521998434326	-26.5282023103155	2.91547340253008	-9.09910626771421	9.10781955324023e-20	1.74870135422212e-17	Bacteria	Firmicutes	Bacilli	Bacillales	Bacillaceae	Anoxybacillus	uncultured bacterium	0.7765414	baseline
2	ceeffebb7499815c0a83f286242e7558	25.8762373358209	-25.2848740513125	2.91580019671506	-8.67167581640144	4.25806512829247e-18	4.08774252316077e-16	Bacteria	Proteobacteria	Gammaproteobacteria	Betaproteobacteriales	Burkholderiaceae	Duganella	NA	0.9934726	baseline
3	02f5916488ac869a979dc0a2b1658a98	4.48442996622795	-22.9076118852867	2.91833000472221	-7.84956185497163	4.17493229472939e-15	1.3359783343134e-13	Bacteria	Proteobacteria	Gammaproteobacteria	Gammaproteobacteria Incertae Sedis	Unknown Family	Acidibacter	NA	0.9998445	baseline
4	dfdb1d0ded80055d00f722d365f07a12	7.66725416083741	-22.3080917665502	2.91706893464264	-7.6474338681623	2.05029629153179e-14	4.9207110996763e-13	Bacteria	Firmicutes	Bacilli	Bacillales	Planococcaceae	Chryseomicrobium	NA	0.9290425	baseline
5	b9fed49a57fb690cc98eaae79f847b93	2.915927295499	-22.2623359983328	2.9198317238095	-7.62452706325388	2.44930679549895e-14	5.22518783039777e-13	Bacteria	Proteobacteria	Alphaproteobacteria	Sphingomonadales	Sphingomonadaceae	Sphingomonas	NA	0.9940972	baseline
6	7af9a3fac872991de0d75dbe0e023134	11.7457824826968	25.8126893834806	3.56836079318297	7.23376667314399	4.69778620627596e-13	2.6777381375773e-11	Bacteria	Firmicutes	Bacilli	Bacillales	Bacillaceae	Bacillus	uncultured organism	0.7136306	three_months
7	231679ce4df7683545894e8954b8f51b	55.8012776140027	-23.4441712357062	3.61068680689537	-6.49299495900186	8.41465058008833e-11	3.19756722043357e-09	Bacteria	Proteobacteria	Alphaproteobacteria	Sphingomonadales	Sphingomonadaceae	Sphingomonas	NA	0.8496809	three_months
8	9f38e35fc743c009a84d5df7d777178d	13.4967951727991	-23.1884782113817	3.61132084567293	-6.42105179858669	1.35335963420224e-10	3.85707495747638e-09	Bacteria	Proteobacteria	Gammaproteobacteria	Pseudomonadales	Pseudomonadaceae	Pseudomonas	NA	0.999998	three_months
9	4dd727731e7a97f9f0d14f441ece1bf5	163.958169973881	-26.6410009421486	3.7259441612578	-7.15013424494135	8.66930763475995e-13	1.22237237650115e-10	Bacteria	Proteobacteria	Gammaproteobacteria	Betaproteobacteriales	Burkholderiaceae	Rhodoferax	NA	0.7800162	one_year
10	9477b7de8b0d968c4d39ac1bd536440b	170.229770376152	-27.429610882807	4.81009649813305	-5.70250740155698	1.18057783473883e-08	8.32307373490878e-07	Bacteria	Firmicutes	Bacilli	Bacillales	Bacillaceae	Ureibacillus	uncultured bacterium	0.9989099	one_year
11	7566d18f0e0db6023c722ee85038c8d9	143.608192007928	-26.6336828865096	4.81011634087209	-5.53701428387506	3.07671468048399e-08	1.0845419248706e-06	Bacteria	Proteobacteria	Gammaproteobacteria	Betaproteobacteriales	Burkholderiaceae	CM1G08	uncultured bacterium	0.9999933	one_year
12	8a7618b671b141d06d7a36b8da4c2a51	57.2943774281367	-25.1402640998561	4.8103059347814	-5.22633371779472	1.72904170590233e-07	4.87589761064457e-06	Bacteria	Proteobacteria	Gammaproteobacteria	Pseudomonadales	Moraxellaceae	Enhydrobacter	NA	1	one_year
13	aec60a1e920013e8c0219ddacaee096d	22.4569077419162	-24.1016821316765	4.81078380832119	-5.00992833849401	5.44503069854493e-07	1.27958221415806e-05	Bacteria	Proteobacteria	Alphaproteobacteria	Rhodobacterales	Rhodobacteraceae	Paracoccus	NA	0.9986787	one_year
14	db3f64082f46fb67494ec739717dc554	3.6095604299518	-21.6474597573591	4.81217406661949	-4.49847812187855	6.84416381398904e-06	0.000107225233085828	Bacteria	Proteobacteria	Gammaproteobacteria	Pseudomonadales	Pseudomonadaceae	Pseudomonas	NA	1	one_year
