## Supplementary File 8 for "Far from the gut but still relevant? Circulating bacterial signature is linked to metabolic disease and shifts with metabolic alleviation after bariatric surgery"

### Sheet: Cells per mL blood samples
Abundance of positively EUB338 hybridized bacterial cells from fresh blood collected before and after mixed meal in Patient with obesity after bariatric surgery
Hybridized cells counts
CARD-FISH - cell counts -
For double hybridization
5 ml blood + 5ml Nycodenz
20 mm	diameter of the filtration area
10	is radius
Cells per mL		Pat1-Ny_before mixed meal
area field/picture mm2	area filter mm2	Hybridized cells/picture	Hybridized cells/filter	mL blood	cells/ mL blood	STD
15130.8	3.14159e+08	16	332206	5	66441.2
15130.8	3.14159e+08	12	249155	5	49830.9
15130.8	3.14159e+08	25	519072	5	103814
15130.8	3.14159e+08	12	249155	5	49830.9
15130.8	3.14159e+08	9	186866	5	37373.2
15130.8	3.14159e+08	25	519072	5	103814
15130.8	3.14159e+08	54	1.1212e+06	5	224239
15130.8	3.14159e+08	20	415258	5	83051.6
15130.8	3.14159e+08	25	519072	5	103814
15130.8	3.14159e+08	17	352969	5	70593.8
15130.8	3.14159e+08	27	560598	5	112120
15130.8	3.14159e+08	22	456784	5	91356.7
15130.8	3.14159e+08	17	352969	5	70593.8
15130.8	3.14159e+08	14	290680	5	58136.1
15130.8	3.14159e+08	14	290680	5	58136.1
15130.8	3.14159e+08	15	311443	5	62288.7
15130.8	3.14159e+08	16	332206	5	66441.2
15130.8	3.14159e+08	13	269918	5	53983.5
15130.8	3.14159e+08	12	249155	5	49830.9
15130.8	3.14159e+08	16	332206	5	66441.2
15130.8	3.14159e+08	21	436021	5	87204.1
15130.8	3.14159e+08	19	394495	5	78899
					79465.2	38387.6
		Pat1-Ny-after mixed meal
15130.8	3.14159e+08	32	664412	5	132882
15130.8	3.14159e+08	31	643650	5	128730
15130.8	3.14159e+08	21	436021	5	87204.1
15130.8	3.14159e+08	19	394495	5	78899
15130.8	3.14159e+08	33	685175	5	137035
15130.8	3.14159e+08	28	581361	5	116272
15130.8	3.14159e+08	40	830516	5	166103
15130.8	3.14159e+08	29	602124	5	120425
15130.8	3.14159e+08	31	643650	5	128730
15130.8	3.14159e+08	25	519072	5	103814
15130.8	3.14159e+08	21	436021	5	87204.1
15130.8	3.14159e+08	28	581361	5	116272
15130.8	3.14159e+08	31	643650	5	128730
15130.8	3.14159e+08	20	415258	5	83051.6
15130.8	3.14159e+08	25	519072	5	103814
15130.8	3.14159e+08	30	622887	5	124577
15130.8	3.14159e+08	34	705938	5	141188
15130.8	3.14159e+08	37	768227	5	153645
15130.8	3.14159e+08	27	560598	5	112120
15130.8	3.14159e+08	16	332206	5	66441.2
15130.8	3.14159e+08	24	498309	5	99661.9
					115086	25501.8
